# Speech-Based Markers in Paediatric ADHD: A Longitudinal Case-Control Study of Voice Features and Medication Effects

**DOI:** 10.64898/2026.03.25.26348708

**Authors:** Rachel Bamberger, Gianna Kuhles, Leon D. Lotter, Juergen Dukart, Kerstin Konrad, Thomas Günther, Michael Siniatchkin, Michael Fuchs, Georg von Polier

**Author notes:** Corresponding author: Correspondence to Georg von Polier and Rachel Bamberger.

## Abstract

**Background:** Diagnosis and treatment monitoring of attention-deficit/hyperactivity disorder (ADHD) largely rely on subjective assessments, highlighting the need for objective markers. Voice features and speech embeddings represent promising candidates for such markers, as they may capture alterations in speech production relevant to ADHD. However, it remains unclear which speech features are most informative for distinguishing ADHD and monitoring treatment effects, and which speech tasks most reliably elicit such differences.

**Methods:** Twenty-seven children with ADHD and 27 age-matched neurotypical controls completed six speech tasks across two study visits. Children with ADHD were unmedicated at baseline (first visit) and were assessed under prescribed methylphenidate treatment at follow-up, whereas controls underwent repeated assessment without intervention. Established acoustic voice features (eGeMAPS) and high-dimensional speech embeddings (WavLm, Whisper) were extracted and analysed using linear mixed models to examine baseline group differences and group-by-time interaction effects reflecting medication-associated change patterns.

**Results:** At baseline, children with ADHD differed significantly from controls in frequency, spectral, and temporal voice features, characterized by lower and more variable pitch, altered spectral properties, and reduced rhythmic stability. Group-by-time interaction effects indicated medication-associated modulation in the ADHD group, including reduced loudness variability and increased precision of vowel articulation at follow-up, changes not observed in controls. Speech embeddings revealed additional baseline and interaction effects beyond established acoustic features. Free speech tasks, particularly picture description, yielded the most robust and consistent effects.

**Conclusion:** Children with ADHD differed from neurotypical controls in vocal features at baseline and showed distinct longitudinal change patterns consistent with medication-related change. These findings support further investigation of speech-based measures as candidate digital phenotypes and potential digital biomarkers in ADHD, with picture description emerging as a particularly promising task for future clinical assessment protocols.
