## Supporting_Information_Tables_S3_S4_S5_S6_S7_S8 for "Speech-Based Markers in Paediatric ADHD: A Longitudinal Case-Control Study of Voice Features and Medication Effects"

### Sheet: S3_Baseline_VoiceFeatures_pSig
task	feature	n_ADHD_t0	n_NC_t0	mean_ADHD_t0	mean_NC_t0	coef_baseline_orig	se_baseline_orig	p_val_baseline_orig	ci_lower_baseline_orig	ci_upper_baseline_orig	df_resid_orig	method_used	convergence_orig	fdr_p_baseline
CTT	F0semitoneFrom27.5Hz_sma3nz_amean	26	26	-0.514316	0.303534	-0.628874	0.215214	0.00347699	-1.05069	-0.207062	93	LMM	True	0.0382469
CTT	F0semitoneFrom27.5Hz_sma3nz_stddevNorm	26	26	1.04589	0.436134	0.580606	0.171858	0.000729059	0.243771	0.91744	93	LMM	True	0.0305004
CTT	F0semitoneFrom27.5Hz_sma3nz_percentile20.0	26	26	-0.870598	0.148338	-0.906839	0.300645	0.00255874	-1.49609	-0.317585	93	LMM	True	0.032167
CTT	mfcc2_sma3_amean	26	26	0.62311	0.481721	0.125881	0.063018	0.0457664	0.00236803	0.249394	93	LMM	True	0.201372
CTT	mfcc2_sma3_stddevNorm	26	26	-0.076581	0.0685027	-0.145905	0.0473929	0.00207958	-0.238793	-0.0530166	93	LMM	True	0.0305004
CTT	jitterLocal_sma3nz_amean	26	26	0.878562	0.386126	0.445019	0.171916	0.00963699	0.108071	0.781968	93	LMM	True	0.0934913
CTT	F1frequency_sma3nz_stddevNorm	26	26	0.706259	0.321673	0.300567	0.120942	0.0129471	0.0635255	0.537608	93	LMM	True	0.0949452
CTT	F1bandwidth_sma3nz_amean	26	26	-0.393121	-0.13361	-0.22572	0.107362	0.0355167	-0.436146	-0.0152941	93	LMM	True	0.164498
CTT	F1bandwidth_sma3nz_stddevNorm	26	26	0.707217	0.44567	0.264406	0.108076	0.0144262	0.0525801	0.476232	93	LMM	True	0.0976541
CTT	mfcc1V_sma3nz_stddevNorm	26	26	0.949631	0.479922	0.470035	0.133426	0.000426999	0.208524	0.731545	93	LMM	True	0.0305004
CTT	mfcc2V_sma3nz_amean	26	26	0.674439	0.430018	0.226378	0.0886079	0.010624	0.0527097	0.400046	93	LMM	True	0.0934913
CTT	alphaRatioUV_sma3nz_amean	26	26	-0.330355	-0.729569	0.369851	0.166747	0.0265526	0.0430322	0.696669	93	LMM	True	0.137449
CTT	hammarbergIndexUV_sma3nz_amean	26	26	0.419432	0.693765	-0.257699	0.113993	0.0237804	-0.48112	-0.034277	93	LMM	True	0.130792
CTT	loudnessPeaksPerSec	26	26	0.051027	0.34434	-0.406643	0.186793	0.0294827	-0.772751	-0.0405354	93	LMM	True	0.144138
Fiction	F0semitoneFrom27.5Hz_sma3nz_amean	25	26	-0.543261	0.110419	-0.506493	0.218144	0.0202425	-0.934048	-0.0789375	92	LMM	True	0.157111
Fiction	F0semitoneFrom27.5Hz_sma3nz_stddevNorm	25	26	0.942072	0.445841	0.500904	0.177003	0.00465593	0.153985	0.847822	92	LMM	True	0.089156
Fiction	F0semitoneFrom27.5Hz_sma3nz_percentile20.0	25	26	-0.766342	0.107965	-0.795865	0.279673	0.00443139	-1.34401	-0.247716	92	LMM	True	0.089156
Fiction	F0semitoneFrom27.5Hz_sma3nz_meanRisingSlope	25	26	0.776804	0.440492	0.364689	0.15289	0.0170647	0.0650312	0.664348	92	LMM	True	0.157111
Fiction	jitterLocal_sma3nz_amean	25	26	0.901136	0.470533	0.418735	0.181288	0.0209008	0.0634162	0.774053	92	LMM	True	0.157111
Fiction	F1bandwidth_sma3nz_stddevNorm	25	26	0.680697	0.405299	0.292386	0.120094	0.0149068	0.0570053	0.527766	92	LMM	True	0.157111
Fiction	spectralFluxV_sma3nz_amean	25	26	0.782673	-0.173004	0.910199	0.331766	0.00607882	0.25995	1.56045	92	LMM	True	0.089156
Fiction	mfcc1V_sma3nz_stddevNorm	25	26	0.870982	0.428901	0.452464	0.130416	0.000521648	0.196853	0.708075	92	LMM	True	0.0459051
Frequency	F0semitoneFrom27.5Hz_sma3nz_amean	26	26	-0.497459	0.21174	-0.51362	0.247342	0.0378421	-0.998401	-0.0288394	93	LMM	True	0.239946
Frequency	F0semitoneFrom27.5Hz_sma3nz_stddevNorm	26	26	0.421111	-0.266952	0.669956	0.231834	0.00385475	0.21557	1.12434	93	LMM	True	0.0723564
Frequency	shimmerLocaldB_sma3nz_stddevNorm	17	24	0.929113	0.480192	0.424076	0.162917	0.00924081	0.104764	0.743388	72	LMM	True	0.103991
Frequency	F1frequency_sma3nz_stddevNorm	26	26	0.504504	-0.00815021	0.434405	0.170582	0.0108777	0.10007	0.76874	93	LMM	True	0.10636
Frequency	mfcc3V_sma3nz_stddevNorm	26	26	-0.0404959	0.0678554	-0.109718	0.0549512	0.045864	-0.21742	-0.00201556	93	LMM	True	0.239946
Frequency	MeanVoicedSegmentLengthSec	26	26	-0.617224	-0.646065	0.0293489	0.0108942	0.00706009	0.00799668	0.0507011	93	LMM	True	0.103548
Frequency	StddevVoicedSegmentLengthSec	26	26	0.181346	-0.211986	0.400816	0.109675	0.000257603	0.185857	0.615775	93	LMM	True	0.022669
Phonation_Loud	F0semitoneFrom27.5Hz_sma3nz_pctlrange0-2	17	26	-0.41978	-0.77859	0.375107	0.170938	0.0282062	0.0400751	0.710139	78	LMM	True	0.656553
Phonation_Loud	hammarbergIndexV_sma3nz_amean	17	26	-0.521179	-1.3107	0.665244	0.344226	0.0532883	-0.00942712	1.33991	78	LMM	True	0.656553
Phonation_Normal	F0semitoneFrom27.5Hz_sma3nz_stddevNorm	20	26	-1.03782	-1.23688	0.214472	0.101206	0.0340758	0.0161129	0.412831	81	LMM	True	0.454344
Phonation_Normal	F0semitoneFrom27.5Hz_sma3nz_percentile20.0	20	26	0.0667098	0.470758	-0.350257	0.16397	0.0326707	-0.671632	-0.0288822	81	LMM	True	0.454344
Phonation_Normal	jitterLocal_sma3nz_amean	20	26	-0.936308	-1.14561	0.217075	0.0999149	0.0298108	0.021245	0.412904	81	LMM	True	0.454344
Phonation_Normal	F3bandwidth_sma3nz_stddevNorm	20	26	-0.590533	-1.29646	0.693773	0.303325	0.0221829	0.0992658	1.28828	81	LMM	True	0.454344
Phonation_Normal	slopeV500-1500_sma3nz_stddevNorm	20	26	0.674067	-0.0935069	0.765198	0.286521	0.00757045	0.203627	1.32677	81	LMM	True	0.454344
Retell	mfcc1V_sma3nz_stddevNorm	24	26	0.743156	0.370696	0.375102	0.118298	0.00152006	0.143242	0.606962	89	LMM	True	0.133766
Retell	alphaRatioUV_sma3nz_amean	24	26	-0.185258	-0.574	0.369756	0.177479	0.0372174	0.0219023	0.717609	89	LMM	True	0.393972

### Sheet: S4_Interact_VoiceFeatures_pSig
task	feature	n_ADHD_t0	n_ADHD_t2	n_HC_t0	n_HC_t2	mean_ADHD_t0	mean_ADHD_t2	mean_HC_t0	mean_HC_t2	coef_interaction_orig	se_interaction_orig	p_val_interaction_orig	ci_lower_interaction_orig	ci_upper_interaction_orig	df_resid_orig	method_used	convergence_orig	fdr_p_interaction
CTT	F0semitoneFrom27.5Hz_sma3nz_meanFallingSlope	26	24	26	24	0.605018	0.424816	0.673224	1.05067	-0.594355	0.183691	0.0012138	-0.954383	-0.234326	93	LMM	True	0.0534071
CTT	shimmerLocaldB_sma3nz_stddevNorm	17	15	24	23	0.670735	0.395598	0.566677	0.642801	-0.373572	0.12793	0.00349889	-0.62431	-0.122834	72	LMM	True	0.102634
CTT	F1bandwidth_sma3nz_amean	26	24	26	24	-0.393121	-0.219194	-0.13361	-0.200893	0.275611	0.0780995	0.00041717	0.122539	0.428684	93	LMM	True	0.036711
CTT	F2bandwidth_sma3nz_amean	26	24	26	24	-0.31877	-0.151555	-0.2776	-0.341906	0.237451	0.0848776	0.00514894	0.0710936	0.403808	93	LMM	True	0.104838
CTT	F3bandwidth_sma3nz_stddevNorm	26	24	26	24	0.281786	0.181984	0.168757	0.311551	-0.274039	0.099645	0.00595671	-0.46934	-0.0787385	93	LMM	True	0.104838
Fiction	F0semitoneFrom27.5Hz_sma3nz_stddevFallingSlope	25	24	26	24	0.179257	0.456919	0.605019	0.356715	0.573708	0.275877	0.0375642	0.032999	1.11442	92	LMM	True	0.528881
Fiction	loudness_sma3_stddevNorm	17	15	24	23	0.683972	0.582186	0.527076	0.715759	-0.352898	0.0969936	0.000274376	-0.543002	-0.162794	72	LMM	True	0.0241451
Fiction	shimmerLocaldB_sma3nz_amean	17	15	24	23	0.733096	0.967107	0.683079	0.585044	0.38746	0.133569	0.00372193	0.125669	0.649251	72	LMM	True	0.163765
Fiction	shimmerLocaldB_sma3nz_stddevNorm	17	15	24	23	0.557965	0.433082	0.541889	0.725204	-0.332211	0.126153	0.00845366	-0.579466	-0.0849551	72	LMM	True	0.247974
Fiction	HNRdBACF_sma3nz_amean	17	15	24	23	-0.816088	-0.983066	-0.603353	-0.501177	-0.318714	0.148049	0.031338	-0.608885	-0.0285425	72	LMM	True	0.528881
Fiction	slopeUV0-500_sma3nz_amean	25	24	26	24	-0.0668291	0.352476	-0.239674	-0.441207	0.595919	0.248465	0.0164667	0.108937	1.0829	92	LMM	True	0.362267
Frequency	loudness_sma3_percentile50.0	17	15	24	23	-0.637241	-0.622486	-0.60783	-0.665718	0.0683337	0.0338797	0.0437002	0.00193083	0.134737	72	LMM	True	0.796641
Frequency	shimmerLocaldB_sma3nz_stddevNorm	17	15	24	23	0.929113	0.670534	0.480192	0.706247	-0.425668	0.172829	0.0137801	-0.764405	-0.0869297	72	LMM	True	0.796641
Frequency	slopeUV0-500_sma3nz_amean	26	24	26	24	-0.0866815	0.461879	-0.57427	-0.74987	0.706962	0.301604	0.0190778	0.115829	1.29809	93	LMM	True	0.796641
Phonation_Loud	loudness_sma3_stddevNorm	17	15	24	23	-1.29308	-1.40316	-1.34804	-1.3608	-0.106347	0.049755	0.0325641	-0.203865	-0.00882916	72	LMM	True	0.426334
Phonation_Loud	spectralFlux_sma3_stddevNorm	17	18	26	24	-1.04277	-1.26074	-1.10123	-1.11289	-0.197726	0.0869849	0.0230198	-0.368213	-0.0272387	78	LMM	True	0.426334
Phonation_Loud	spectralFluxV_sma3nz_stddevNorm	17	18	26	24	-0.807761	-1.20793	-0.912801	-0.935167	-0.360361	0.159042	0.0234627	-0.672078	-0.0486433	78	LMM	True	0.426334
Phonation_Normal	F0semitoneFrom27.5Hz_sma3nz_pctlrange0-2	20	18	26	24	-0.673225	-0.839196	-0.844646	-0.790839	-0.227708	0.0995994	0.02224	-0.42292	-0.0324972	81	LMM	True	0.627986
Phonation_Normal	slopeV500-1500_sma3nz_stddevNorm	20	18	26	24	0.674067	0.028736	-0.0935069	0.0620667	-0.835121	0.357985	0.0196567	-1.53676	-0.133483	81	LMM	True	0.627986
Retell	loudness_sma3_stddevNorm	17	15	24	23	0.565399	0.478962	0.454299	0.526927	-0.210443	0.0906059	0.0201998	-0.388027	-0.0328584	72	LMM	True	0.400351
Retell	mfcc2_sma3_amean	24	22	26	24	0.519392	0.589427	0.427099	0.365653	0.134172	0.0648025	0.0384076	0.00716157	0.261183	89	LMM	True	0.482839
Retell	jitterLocal_sma3nz_stddevNorm	24	22	26	24	0.627485	0.366266	0.565204	0.679998	-0.380471	0.128557	0.00308085	-0.632437	-0.128504	89	LMM	True	0.271115
Retell	shimmerLocaldB_sma3nz_amean	17	15	24	23	0.777073	0.992847	0.677072	0.66322	0.273318	0.123828	0.0272967	0.0306207	0.516016	72	LMM	True	0.400351
Retell	alphaRatioV_sma3nz_stddevNorm	24	22	26	24	0.009513	0.0167979	0.0123514	0.000951708	0.0193192	0.00800754	0.015838	0.00362471	0.0350137	89	LMM	True	0.400351
Retell	hammarbergIndexV_sma3nz_stddevNorm	24	22	26	24	0.653403	0.497384	0.573188	0.661745	-0.251408	0.112205	0.0250515	-0.471327	-0.0314898	89	LMM	True	0.400351

### Sheet: S5_WavLM_Features_pSig
Significant baseline and interaction effects using WavLM speech embeddings (linear mixed model)
Task	Principal Component	Explained Variance	df_resid	coef (β)	se	p	q
Baseline effects (WavLM)
Fiction	PC4	0.048	92	-3.187	1.621	0.049	0.184
Interaction effects (WavLM)
Picture description	PC3	0.068	93	-4.728	1.968	0.016	0.033
Fiction	PC3	0.073	92	-2.823	1.32	0.033	0.065
Fiction	PC4	0.048	92	3.755	1.586	0.018	0.065
Retell	PC6	0.041	89	-3.008	1.476	0.042	0.042

### Sheet: S6_Whisper_Features_pSig
Significant baseline and interaction effects using Whisper speech embeddings (linear mixed model)
Task	Principal Component	Explained Variance	df_resid	coef (β)	se	p	q
Baseline effects (Whisper)
Picture description	PC1	0.124	93	5.375	2.626	0.041	0.12
Fiction	PC2	0.068	92	-3.339	1.595	0.036	0.054
Fiction	PC6	0.042	92	3.213	1.411	0.023	0.054
Frequency	PC2	0.166	93	-5.698	2.872	0.047	0.047
Phonation normal	PC7	0.032	81	3.366	1.183	0.004	0.009
Retell	PC2	0.067	89	6.184	1.814	0.001	0.002
Retell	PC7	0.036	89	-3.276	1.316	0.013	0.019
Interaction effects (Whisper)
Phonation normal	PC8	0.027	81	-3.891	1.475	0.008	0.017

### Sheet: S7_PCA10_AllTasks_WavLM
Task	PC	explained_var
CTT	1	0.293741
CTT	2	0.193005
CTT	3	0.0682371
CTT	4	0.0504077
CTT	5	0.0424232
CTT	6	0.0367104
CTT	7	0.0259743
CTT	8	0.0246085
CTT	9	0.0234539
CTT	10	0.022155
Fiction	1	0.234613
Fiction	2	0.20442
Fiction	3	0.0733985
Fiction	4	0.0479157
Fiction	5	0.0469898
Fiction	6	0.0369773
Fiction	7	0.0280067
Fiction	8	0.0263804
Fiction	9	0.0208177
Fiction	10	0.019395
Frequency	1	0.215544
Frequency	2	0.134171
Frequency	3	0.0779816
Frequency	4	0.0525446
Frequency	5	0.0492637
Frequency	6	0.0422976
Frequency	7	0.0318644
Frequency	8	0.0313219
Frequency	9	0.0268578
Frequency	10	0.0226773
Phonation_Loud	1	0.26455
Phonation_Loud	2	0.187955
Phonation_Loud	3	0.0826601
Phonation_Loud	4	0.06945
Phonation_Loud	5	0.061204
Phonation_Loud	6	0.0509761
Phonation_Loud	7	0.0407007
Phonation_Loud	8	0.0344268
Phonation_Loud	9	0.0300024
Phonation_Loud	10	0.0221919
Phonation_Normal	1	0.260235
Phonation_Normal	2	0.207043
Phonation_Normal	3	0.0903014
Phonation_Normal	4	0.0679404
Phonation_Normal	5	0.0520881
Phonation_Normal	6	0.0389348
Phonation_Normal	7	0.0344663
Phonation_Normal	8	0.0324608
Phonation_Normal	9	0.0269827
Phonation_Normal	10	0.0227804
Retell	1	0.241773
Retell	2	0.161829
Retell	3	0.0733778
Retell	4	0.0515239
Retell	5	0.0429894
Retell	6	0.0411748
Retell	7	0.0321658
Retell	8	0.0294595
Retell	9	0.0272283
Retell	10	0.0259393

### Sheet: S8_PCA10_AllTasks_Whisper
Task	PC	explained_var
CTT	1	0.124284
CTT	2	0.0800254
CTT	3	0.0620903
CTT	4	0.0541105
CTT	5	0.045929
CTT	6	0.0434783
CTT	7	0.0383774
CTT	8	0.0366664
CTT	9	0.0309231
CTT	10	0.0272804
Fiction	1	0.139381
Fiction	2	0.0678469
Fiction	3	0.0566719
Fiction	4	0.048862
Fiction	5	0.0468589
Fiction	6	0.0419955
Fiction	7	0.0380843
Fiction	8	0.0367196
Fiction	9	0.0332598
Fiction	10	0.0291915
Frequency	1	0.305887
Frequency	2	0.166386
Frequency	3	0.0763525
Frequency	4	0.0498818
Frequency	5	0.037571
Frequency	6	0.0313938
Frequency	7	0.0272887
Frequency	8	0.0223489
Frequency	9	0.0195755
Frequency	10	0.0169376
Phonation_Loud	1	0.251396
Phonation_Loud	2	0.127847
Phonation_Loud	3	0.101659
Phonation_Loud	4	0.0773251
Phonation_Loud	5	0.0555651
Phonation_Loud	6	0.0478322
Phonation_Loud	7	0.0403415
Phonation_Loud	8	0.0315037
Phonation_Loud	9	0.0259135
Phonation_Loud	10	0.0207447
Phonation_Normal	1	0.298513
Phonation_Normal	2	0.156066
Phonation_Normal	3	0.0894462
Phonation_Normal	4	0.0642933
Phonation_Normal	5	0.0452741
Phonation_Normal	6	0.0347844
Phonation_Normal	7	0.032406
Phonation_Normal	8	0.0265538
Phonation_Normal	9	0.0247986
Phonation_Normal	10	0.0198587
Retell	1	0.142657
Retell	2	0.0673848
Retell	3	0.0539701
Retell	4	0.0487147
Retell	5	0.0453122
Retell	6	0.0377473
Retell	7	0.0355026
Retell	8	0.0350496
Retell	9	0.0322222
Retell	10	0.0275873
